# Pervasive transmission of E484K and emergence of VUI-NP13L with evidence of SARS-CoV-2 co-infection events by two different lineages in Rio Grande do Sul, Brazil

**DOI:** 10.1101/2021.01.21.21249764

**Authors:** Ronaldo da Silva Francisco, L. Felipe Benites, Alessandra P Lamarca, Luiz G P de Almeida, Alana Witt Hansen, Juliana Schons Gularte, Meriane Demoliner, Alexandra L Gerber, Ana Paula de C Guimarães, Ana Karolina Eisen Antunes, Fagner Henrique Heldt, Larissa Mallmann, Bruna Hermann, Ana Luiza Ziulkoski, Vyctoria Goes, Karoline Schallenberger, Micheli Fillipi, Francini Pereira, Matheus Nunes Weber, Paula Rodrigues de Almeida, Juliane Deise Fleck, Ana Tereza R Vasconcelos, Fernando Rosado Spilki

**Affiliations:** Laboratório de Bioinformática, Laboratório Nacional de Computação Científica, Petrópolis, Brazil; Laboratório de Microbiologia Molecular,Universidade Feevale, Rio Grande do Sul, Brazil

**Keywords:** COVID-19, E484K, co-infection, P13L, mutation, genomic surveillance

## Abstract

Emergence of novel SARS-CoV-2 lineages are under the spotlight of the media, scientific community and governments. Recent reports of novel variants in the United Kingdom, South Africa and Brazil (B.1.1.28-E484K) have raised intense interest because of a possible higher transmission rate or resistance to the novel vaccines. Nevertheless, the spread of B.1.1.28 (E484K) and other variants in Brazil is still unknown. In this work, we investigated the population structure and genomic complexity of SARS-CoV-2 in Rio Grande do Sul, the southernmost state in Brazil. Most samples sequenced belonged to the B.1.1.28 (E484K) lineage, demonstrating its widespread dispersion. We were the first to identify two independent events of co-infection caused by the occurrence of B.1.1.28 (E484K) with either B.1.1.248 or B.1.91 lineages. Also, clustering analysis revealed the occurrence of a novel cluster of samples circulating in the state (named VUI-NP13L) characterized by 12 lineage-defining mutations. In light of the evidence for E484K dispersion, co-infection and emergence of VUI-NP13L in Rio Grande do Sul, we reaffirm the importance of establishing strict and effective social distancing measures to counter the spread of potentially more hazardous SARS-CoV-2 strains.

**Highlights:**

- The novel variant B.1.1.28 (E484K) previously described in Rio de Janeiro is currently spread across the southernmost state of Brazil;
- The novel variant VUI-NP13L was also identified by causing a local outbreak in Rio Grande do Sul;
- B.1.1.28 (E484K) is able to establish successful coinfection events co-occurring simultaneously with different lineages of SARS-CoV-2.
