## Supplementary material for "Pervasive transmission of E484K and emergence of VUI-NP13L with evidence of SARS-CoV-2 co-infection events by two different lineages in Rio Grande do Sul, Brazil": Table S1

### Sheet: Table_S2
Sample	Cluster	Estimated coverage	Mapping coverage	% cov bases	Lineage	Municipality	CT
38136	1	457	228.473	99.7325	B.1.1.248	GARIBALDI	17.51
38183	1	3696	1904.28	99.9498	B.1.1.248	CARLOS BARBOSA	19.35
38193	1	5865	3059.95	99.9498	B.1.1.248	CARLOS BARBOSA	18.04
38198	1	12797	5402.23	99.8529	B.1.1.33	TAQUARA	18.99
38202	1	3948	2022.3	99.9398	B.1.1.33	TAQUARA	16.46
38211	1	3728	1916.6	99.9431	B.1.1.33	TAQUARA	18.2
38212	1	6157	3184.14	99.8495	B.1.1.33	TAQUARA	19.91
38221	1	3700	1982.89	99.9365	B.1.1.248	CANOAS	17.78
38245	1	4605	2420.04	99.9565	B.1.1.143	PORTO ALEGRE	16.61
38263	1	4408	2256.38	99.8529	B.1.1	CANOAS	19.23
38275	1	2202	1227.25	99.8796	B.1.1.248	BUTIA	18.86
38335	1	1317	687.519	99.8428	B.1.1.248	NOVO HAMBURGO	17.67
38349	1	5449	2884.68	99.9465	B.1.1.248	GARIBALDI	17.28
38573	1	2569	1390.58	99.9866	B.1.1.33	TAQUARA	19.41
38587	1	2763	1514.43	99.8462	B.1.1.248	NANUQUE	18.33
38689	1	5676	2371.64	99.9331	B.1.1.248	GARIBALDI	17.77
38722	1	8245	3396.06	99.9599	B.1.1.248	GARIBALDI	17.93
38723	1	1933	1063.25	99.7927	B.1.1.248	GARIBALDI	19.26
38883	1	2917	1539.61	99.9599	B.1.1.248	CANOAS	18.91
38098	2	5352	2625.75	99.8294	B.1.1.248	PORTO ALEGRE	18.53
38216	2	4889	2559.45	99.9431	B.1.1.248	TAQUARA	16.78
38034	3	6294	2984.58	99.9866	B.1.1.248	SAPIRANGA	14.15
38199	3	5356	2853.33	99.9231	B.1.1.248	TAQUARA	17.85
38436	3	2371	1287.95	99.9565	B.1.1.248	NOVO HAMBURGO	18.14
38450	3	5663	2768.83	99.8328	B.1.1.248	MORRO REUTER	16.19
38461	3	3392	1825.25	99.9431	B.1.1.248	ALTO FELIZ	16.68
38486	3	3127	1753.07	99.8863	B.1.1.248	TUPANDI	19.99
38511	3	3420	1853.02	99.9565	B.1.1.248	SAO SEBASTIAO DO CAI	18
38558	3	1731	945.956	99.9431	B.1.1.248	TAQUARA	19.13
38559	3	3219	1744.39	99.9465	B.1.1.248	TAQUARA	17.57
38564	3	1979	1081.1	99.9131	B.1.1	TAQUARA	18.54
38567	3	3026	1628.18	99.8161	B.1.1.248	TAQUARA	17.49
38591	3	3523	1865.53	99.9431	B.1.1.248	MORRO REUTER	17.3
38021	4	4052	2097.5	99.9866	B.1.1.248	CARLOS BARBOSA	17.4
38346	4	2627	1369.11	99.9398	B.1.1.248	TAQUARA	18.42
38353	4	4243	2315.57	99.9565	B.1.1.248	GARIBALDI	18.22
38536	4	2301	1254.24	99.8729	B.1.1.248	GARIBALDI	17.93
38646	4	2005	1112.62	99.8094	B.1.1.248	BUTIA	18.51
38647	4	4498	2178.14	99.9666	B.1.1.248	BUTIA	17.09
38699	4	6125	2782.76	99.8495	B.1.1.248	GARIBALDI	16.93
38700	4	10264	4501.34	99.9164	B.1.1.248	GARIBALDI	17.39
38019	5	3073	1742.01	99.8729	B.1.1.248	CARLOS BARBOSA	19.61
38044	5	6174	2796.74	99.8361	B.1.1.248	CANOAS	18.47
38052	5	5988	2842.38	99.8562	B.1.1.248	BUTIA	17.34
38115	5	5583	2754.44	99.9331	B.1.1.248	GARIBALDI	16.85
38126	5	3797	1923.42	99.806	B.1.1.248	GARIBALDI	19.72
38135	5	273	139.619	99.6489	B.1.1.248	GARIBALDI	18.05
38137	5	4807	2539.14	99.7826	B.1.1.248	GARIBALDI	19.99
38146	5	8890	3727.74	99.9565	B.1.1.248	GARIBALDI	18.99
38151	5	5516	2772.56	99.8963	B.1.1.248	BARÃO	17.23
38152	5	6665	3435.97	99.9732	B.1.1.248	LINHA NOVA	17.78
38185	5	5219	2561.02	99.9097	B.1.1.248	CARLOS BARBOSA	16.27
38191	5	7886	4197.63	99.9666	B.1.1.248	CARLOS BARBOSA	19.46
38228	5	4919	2545.08	99.8495	B.1.1.248	CANOAS	14.94
38230	5	8411	3530.63	99.903	B.1.1.248	CANOAS	15.14
38232	5	3208	1685.31	99.9933	B.1.1.248	CANOAS	16.27
38237	5	2799	1528.94	99.8361	B.1.1.248	CANOAS	18.95
38239	5	2593	1417.14	99.9699	B.1.1	CANOAS	19.36
38244	5	3840	1854.73	99.8863	B.1.1.248	CANOAS	14.86
38254	5	2176	1202.61	99.9632	B.1.1.248	CANOAS	18.63
38255	5	3259	1670.63	99.9365	B.1.1.248	CANOAS	14.14
38277	5	2763	1506.57	99.8629	B.1.1.248	BUTIA	19.21
38348	5	2466	1343.83	99.9532	B.1.1.248	GARIBALDI	18.44
38355	5	6015	2815.42	99.8495	B.1.1.248	GARIBALDI	15.5
38363	5	3787	2044.15	99.9799	B.1.1.248	GARIBALDI	18.67
38365	5	3704	1855.69	99.9766	B.1.1.248	GARIBALDI	14.27
38370	5	2115	1134.7	99.9565	B.1.1.248	GARIBALDI	17.56
38389	5	1609	889.042	99.7458	B.1.1.248	GARIBALDI	19.77
38398	5	2076	1138.05	99.796	B.1.1.248	GARIBALDI	19.39
38441	5	2662	1412.26	99.9933	B.1.1.248	NOVO HAMBURGO	16.08
38457	5	2985	1642.12	99.9766	B.1.1.248	MORRO REUTER	17.75
38515	5	3439	1854.52	99.9264	B.1.1.248	GARIBALDI	19.18
38516	5	3726	1967.33	99.8863	B.1.1.248	GARIBALDI	17.1
38520	5	2616	1420.93	99.8796	B.1.1.248	GARIBALDI	19.2
38523	5	9002	4332.36	100	B.1.1.248	GARIBALDI	16.49
38531	5	2440	1325.99	99.8428	B.1.1.248	GARIBALDI	19.18
38546	5	2480	1323.81	99.8228	B.1.1.248	GARIBALDI	17.86
38633	5	1892	1004.04	99.8294	B.1.1.248	CARLOS BARBOSA	17.19
38645	5	1282	708.657	99.9298	B.1.1.248	CARLOS BARBOSA	19
38649	5	3478	1837.4	99.9866	B.1.1.248	BUTIA	17.33
38651	5	5392	2824.48	99.9699	B.1.1.248	BUTIA	13.68
38680	5	2670	1444.79	99.9465	B.1.1.248	GARIBALDI	16.97
38683	5	2182	1202.57	99.9465	B.1.1.248	GARIBALDI	18.76
38685	5	4119	1961.08	99.8428	B.1.1.248	GARIBALDI	19.26
38687	5	5573	2503.16	99.8963	B.1.1.248	GARIBALDI	17.07
38691	5	7914	2485.4	99.8428	B.1.1.248	GARIBALDI	15.13
38701	5	10974	4868.4	99.8662	B.1.1.248	GARIBALDI	16.81
38747	5	2752	1497.92	99.9164	B.1.1.248	GARIBALDI	18.85
38158	6	2918	1525.71	99.8228	B.1.91	LINHA NOVA	17.79
38570	6	6527	2986.55	99.8194	B.1.91	TAQUARA	19.11
38580	6	3253	1805.57	99.9799	B.1.91	TUPANDI	18.91
38969	6	2783	1494.36	99.8328	B.1.91	BOM PRINCIPIO	16.76
