## Supplementary material for "Pervasive transmission of E484K and emergence of VUI-NP13L with evidence of SARS-CoV-2 co-infection events by two different lineages in Rio Grande do Sul, Brazil": Table S3

### Sheet: Sheet1
Sample ID	Gene	Position	REF	ALT	ID	Protein change	Effect	Impact
38198, 38211, 38573	orf3a	26079+26081	C	CUUdup	26079+26081dup	F231dup	In frame insertion	MODERATE
38019	orf3a	26158-26161	GUUA	GUUAdel	Δ26158-26161	V256fs	Frameshift	HIGH
38237	orf3a	26160-26167	UAAUCCAG	UAAUCCAGdel	Δ26160-26167	P258fs	Frameshift	HIGH
38198, 38211, 38573	orf6	27205-27205	U	Udel	Δ27205-27205	H3fs	Frameshift	HIGH
38511	orf6	27382-27389	GAUUAAAC	GAUUAAACdel	Δ27382-27389	D61del	In frame deletion	MODERATE
38700	orf7b	27792-27793	UU	UUdel	Δ27792-27793	F13fs	Frameshift	HIGH
38021, 38346, 38353, 38536, 38646, 38647, 38699, 38700	orf8	27900-27903	UUUC	UUUCdel	Δ27900-27903	F3fs	Frameshift	HIGH
38457	N	28412-28414	AAU	AAUdel	Δ28412-28414	N48del	In frame deletion	MODERATE
38228, 38683	-	29754-29754	C	Cdel	Δ29754-29754	-	-	-
