## Supplementary material for "Pervasive transmission of E484K and emergence of VUI-NP13L with evidence of SARS-CoV-2 co-infection events by two different lineages in Rio Grande do Sul, Brazil": Table S4

### Sheet: Per_protein
Chr	Start	End	Protein product	Mutation Ratio
NC_045512v2	28733	28952	ORF9c	0.0410959
NC_045512v2	25523	25694	ORF3d protein	0.0350877
NC_045512v2	25456	25579	ORF3c	0.0243902
NC_045512v2	28273	29530	N	0.0222753
NC_045512v2	25392	26217	ORF3a	0.0206061
NC_045512v2	27938	28256	ORF8	0.0188679
NC_045512v2	12685	13024	nsp9	0.0176991
NC_045512v2	11842	12091	nsp7	0.0160643
NC_045512v2	27755	27884	ORF7b	0.0155039
NC_045512v2	10972	11842	nsp6	0.0149425
NC_045512v2	805	2719	nsp2	0.0135841
NC_045512v2	27201	27384	ORF6	0.010929
NC_045512v2	21598	23617	Spike protein S1	0.0104012
NC_045512v2	24007	25381	Spike protein S2'	0.0101892
NC_045512v2	21598	25381	S glycoprotein	0.0100449
NC_045512v2	265	13480	pp1a	0.00968596
NC_045512v2	23617	25381	Spike protein S2	0.00963719
NC_045512v2	2719	8554	nsp3	0.00942588
NC_045512v2	265	21552	pp1ab	0.00901959
NC_045512v2	20658	21552	nsp16	0.00894855
NC_045512v2	18039	19620	ExoN	0.00885515
NC_045512v2	12091	12685	nsp8	0.00841751
NC_045512v2	13441	16236	Pol	0.00822898
NC_045512v2	26522	27188	M	0.00750751
NC_045512v2	16236	18039	Hel	0.00721021
NC_045512v2	8554	10054	nsp4	0.006
NC_045512v2	19620	20658	nsp15	0.00578035
NC_045512v2	265	805	nsp1	0.00555556
NC_045512v2	10054	10972	3CL-PRO	0.00544662
NC_045512v2	13024	13441	nsp10	0.00479616
NC_045512v2	26244	26469	E	0.00444444
NC_045512v2	28283	28574	ORF9b	0.00343643
NC_045512v2	27438	27756	ORF7a	0.00314465
NC_045512v2	13441	13480	nsp11	0

### Sheet: Per_Kb_analysis
Kb name	start	end	Mutation Ratio
pb30	29001	30000	0.024
pb29	28001	29000	0.02
pb26	25001	26000	0.019
pb12	11001	12000	0.015
pb2	1001	2000	0.014
pb1	1	1000	0.012
pb5	4001	5000	0.012
pb9	8001	9000	0.012
pb13	12001	13000	0.012
pb3	2001	3000	0.011
pb4	3001	4000	0.011
pb22	21001	22000	0.011
pb24	23001	24000	0.011
pb7	6001	7000	0.01
pb14	13001	14000	0.01
pb18	17001	18000	0.01
pb20	19001	20000	0.01
pb23	22001	23000	0.009
pb27	26001	27000	0.009
pb8	7001	8000	0.008
pb15	14001	15000	0.008
pb19	18001	19000	0.008
pb25	24001	25000	0.008
pb28	27001	28000	0.008
pb6	5001	6000	0.007
pb16	15001	16000	0.007
pb11	10001	11000	0.005
pb21	20001	21000	0.005
pb10	9001	10000	0.004
pb17	16001	17000	0.003
